# Prescribed footwear and orthoses are not prophylactic in preventing lower extremity injuries in military tactical athletes. A systematic review with meta-analysis

**DOI:** 10.1101/2021.06.07.21258508

**Authors:** Scott L. Paradise, Joshua R. Beer, Chris A. Cruz, Ken M. Fechner, Andrew J. MacGregor, John J. Fraser

**Affiliations:** Primary Care Sports Medicine Fellowship, Naval Hospital Camp Pendleton, Oceanside, CA, USA; United States Navy Medicine Readiness and Training Command Guam, Agana, GU, USA; Uniformed Services University of the Health Sciences, Bethesda, MD, USA; United States Navy Medicine Readiness and Training Unit, Marine Corps Recruit Depot Parris Island, Parris Island, SC, USA; United States Navy Medicine Readiness and Training Command Camp Pendleton, Oceanside, CA, USA; Directorate for Operational Readiness & Health, Naval Health Research Center, 140 Sylvester Road, San Diego, CA, USA

## Abstract

**Introduction:** Military members are exposed to high cumulative physical loads that frequently lead to injury. Prescribed footwear and orthoses have been used to prevent injury. The purpose of this systematic review with meta-analysis was to assess if prescribed prophylactic footwear or foot orthoses reduced lower extremity injury risk in military tactical athletes.

**Methods:** MEDLINE, Embase, Web of Science, CINAHL, SportDiscus, and DTIC databases were searched for randomized controlled trials published at any time that compared foot orthoses or prescribed footwear (to include shock-absorbing insoles and socks) to a placebo intervention or a no-treatment control. Methodological quality was assessed and numbers of injuries, population at risk, and the duration of the study epoch were extracted and relative risk (RR) calculated. An *omnibus* meta-analysis was performed assessing all prescribed footwear and orthoses intervention studies, with subgroup analyses conducted on studies with similar interventions [i.e., basketball athletic shoes; athletic shoes (prescribed by foot type); foot orthoses; shock-absorbing insoles; socks; tropical combat boots].

**Results:** Of 1,673 studies identified, 22 studies were included. Three of eight studies that employed orthoses demonstrated significantly reduced overuse injuries compared to no treatment controls (RR range: 0.34-0.68); one study showed neoprene insoles significantly decreased overuse injuries (RR: 0.75). There were no other significant effects in the individual studies, and no protective effects observed in the *omnibus* meta-analysis or in the component sub analyses.

**Conclusions:** Prescribed footwear and orthoses do not appear to have a prophylactic effect on lower quarter MSKI in military members and cannot be recommended at this time.
