## Supplemental Table 2. Study characteristics. for "Prescribed footwear and orthoses are not prophylactic in preventing lower extremity injuries in military tactical athletes. A systematic review with meta-analysis"

### Sheet: Orthotics
Trial	Population*	Trial Period	Randomization Process, n	Intervention	Control Group	Conclusions and Results
Bonnano 2018	Australian Naval recruits (78.8% male, age 22.2 y) during initial defense training	11 wk	Permuted block randomization using random block sizes stratified by sex, n=306	Prefabricated full-length polyethylene foot orthoses	3-mm flat insole	Prefabricated orthoses resulted in a nonsignificant reduced risk of overuse injury compared to sham insoles (RR 0.66, p=0.098)
Esterman 2005	Australian Air Force recruits with pes planus (93.6% male) during basic training	8 wk	Randomized by individual using a random number generator, n=47	¾ length semi-rigid or flexible orthotic with heat moldable plastic and a 15-mm heel cup as prescribed by study orthotist	No treatment	A per-protocol analysis restricted to recruits who wore the orthotics all or most of the time showed injury reduction in the orthotics group (0/10 reported injuries during the 8-wk trial period compared to 1/22 in the control group)++
Finestone 1999	Israeli Army infantry recruits (age 18.8 y) during basic training	14 wk	Randomized by individual by cards drawn at random, n=404	1) Semi-rigid ¾ length custom polypropylene orthotic 2) Soft full-length custom polyurethane foam orthotic 3) Refused to use orthotics after randomization	3-mm polyolefin foam insoles	There were significantly fewer stress fractures in the soft orthotic group compared to the control group (10.7% vs. 24.5%, p=0.037) and nonsignificantly fewer fractures in the semi-rigid orthotic group compared to control (15.7% vs. 24.5%, p>0.05)
Franklyn-Miller 2011	Britannia Royal Naval College officer cadets (65% male, 24.8 y) during new entry naval officer training at high or medium risk for overuse lower limb injury by pressure plate analysis	7 wk	Randomized by individual using a random number generator, n=400	Proprietary, computer-aided, semi-customizable ethylene vinyl acetate orthotic (D3D) based on individual pressure plate analysis	No treatment	Customized orthotics reduced overuse injury in cadets at high or medium risk when compared to no treatment (ARR 0.49, p<0.0001)
Hesarikia 2014	Iranian male military service recruits (23 y) during 2-month martial training	60 d	Randomized by individual according to random number table, n=610	Full length, semi-rigid orthotic made of acrylonitrile butadiene styrene with longitudinal and transverse arches	No treatment	Orthotics increased the risk of ankle sprains (12% to 27%, p=0.08). Pain was better in the posterior heel (p=0.001), inferior heel (p=0.002), foot arch (p=0.04) and metatarsals(p=0.004) in the orthotic group and worse in the leg (p=0.07) and ankle (p=0.15).
Larsen 2002	Danish army conscripts (99.3% male, 18-24 y) during conscript training in the first 3 months of military service	3 m	Randomized by individual using concealed envelopes, n=146	Temperature-molded semi-rigid biomechanic orthotic	No treatment	Orthotics decreased the risk of shin splints (RR 0.3, p=0.005). Orthotics nonsignificantly decreased the risk of problems in the back or lower extremities (RR 0.7, p=0.114) in ITT analysis; this became significant in the per-protocol analysis (0.7, p=0.045).
Mattila 2011	Male Finish military conscripts (18-29 y) during the start of required military service	6 m	Randomized by individual using a computerized random allocation sequence, n=220	Heat-molded firm-density polyethylene insoles with a 3/4-length hard plastic shell	No treatment	Orthotics did not decrease the risk of being diagnosed with a lower-limb overuse injury causing temporary suspension from duty (RR 1.2, p=0.29).
Milgrom 1985	Male Israeli Army infantry recruits during basic training	14 wk	Randomized by individual (process not described), n=295	Semirigid 3.5mm polyolefin module extended to the metatarsal necks with styrene butadiene rubber hindfoot post at 3 degrees varus and a full-length 1/8-inch open cell urethane foam pad	No treatment	In a per-protocol analysis, orthotics were found to significantly decrease the risk of femoral stress fractures (RR 0.55, p<0.05) but not tibial or metatarsal stress fractures.
*Includes sex, race, age, and other relevant demographics as reported in the trial record

### Sheet: Shock absorbing insoles
Trial	Population*	Trial Period	Randomization Process, n	Intervention	Control Group	Conclusions and Results
Andrish 1974	First-year male US Navy Midshipmen	Summer, not otherwise specified	Randomized by individual and stratified by athletic and scholastic aptitude, n=2777	1) 1.3-cm foam rubber heel pads 2) 1.3-cm foam rubber heel pads with 3-min heel cord stretches prescribed three times daily	No prophylactic inserts or stretches	Heel pads and heel pads with heel cord stretches did not reduce the incidence of shin splints (RR 1.47 and 1.02, respectively). Results were not significant.
Gardner 1988	US Marine Corps cadets in basic training (age 18-41, ave 20.0 y)	12 wk	Randomized by clusters (platoons) alternating according to platoon number, n=3025	Viscoelastic polymer shock-absorbing ("Sorbothane") insole	Standard mesh insoles	There was no protective effect of Sorbothane insoles on stress fracture (RR 1.17, 95% CI 0.62-2.2) or other injury incidence (RR 0.98, 95% CI 0.73-1.31).
Mundermann 2001	Canadian military personnel (95.1% male, average age 28.5 y) in training	4 mo	Randomized by individual, process not described, n=206	Six different shock-absorbing inserts chosen by subjects as the most comfortable^	No treatment	Shock-absorbing inserts chosen by comfort nonsignificantly reduced pain and stress fracture incidence (p=0.053). This study was affected by high dropout (61.6% attrition).^^
Schwellnus 1990	South African military recruits (age 17-25 y, average 18.5 y) during new recruit training	9 wk	Rnadomized by individual, process not described, n=1511	Neoprene insoles impregnated with nitrogen bubbles covered with stretch nylon	No treatment	Neoprene insoles significantly decreased the weekly incidence of overuse injuries (RR 0.71, p<0.05) but not stress fractures (0 vs 1.4 fractures per 1000 subjects per week, p>0.05).
Sherman 1996	Male US Army recruits in basic training (average age 19.9 y)	Basic training, not otherwise specified	Randomized by clusters (platoons) alternating according to platoon formation time, n=1132	Spenco Polysorb walker-runner cushioning insert	No treatment	There was no significant difference in lower limb training injuries among recruits issued inserts (37.6%), recruits without inserts (29.4%), and recruits who purchased their own inserts (38.4%, chi-squared p=0.70)
Smith 1985	US Coast Guard recruits during (age 17-25 y) during recruit training	8 wk	Randomized by individual, process not described, n=90	1) Poron (1/8th inch thick porous polyurethane) insole 2) Spenco (1/8th inch thick closed cellular neoprene with nylon covering) insole	No treatment	Recruits with Poron and Spenco inserts had fewer injuries (8.7% and 9.5%, respectively) compared to recruits with no inserts (29.2%)
Withnall 2006	UK Royal Air Force recruits (77.8% male; age 16-35 y, average 19.6 y)	9 wk	Block randomization stratified by flight using a computerized algorithm, n=1205	1) Sorbothane (3-mm polyurethane foam with 1-mm viscoelastic sorbothane polymer inset) insole 2) Poron (3-mm open-cell polyurethane high-density foam) insole	Standard issue Saran insole (flat, 3-mm coarse weave plastic with nylon non-woven mesh topsheet) designed for insulation and not shock-absorption	There was no significant difference in injury rate among recruits with Sorbothane (17.3%), Poron (19.8%), or Saran (control, 18.0%) insoles.
*Includes sex, race, age, and other relevant demographics as reported in the trial record
^Shock-absorbing inserts in Mundermann et al. 2001 described as: Available inserts as follows: commercially available 5-mm inserts (Marketmall Shoe Repair, Calgary, AB) that were fit to the Combat Boot Mark III (DND, Canada) and modified such that the inserts varied in shape, hardness, and elasticity. All inserts were worn in subjects own combat boots. Each insert varied according to arch height …
^^injury numbers and RR not provided

### Sheet: Footwear Prescription
Trial	Population*	Trial Period	Randomization Process, n	Intervention	Control Group	Conclusions and Results
Bensel 1976	Male US Marine Corps recruits during basic training	11 wk	Allocated by odd/even case record number	Tropical combat boot with cotton/nylon blend upper treated with silicone	Standard leather combat boot	Recruits wearing tropical weather boots were more likely to experience retrocalcaneal bursitis ( p=0.01) than recruits wearing standard leather boots. There was no significant difference in other overuse injuries.
Bensel 1983	US Army recruits(73% male, 16-41 y) in basic training	44 d	Allocation was marked on study sheets which were distributed at random to participants, n=2841	Hot weather combat boot with cotton/nylon bled upper treated with silicone	Standard leather combat boot	Use of a tropical weather boot was associated with more injuries (particularly blisters and lace lesions) than the standard leather combat boot as well as more sick call and restricted duty days.
Knapik 2009	US Army recruits (68% male, 23 ± 5 y for men, 23 ± 6 y for women)	9 wk	Allocated to control or intervention group sequentially based on arrival time to training, n=3952	Shoes prescribed based on arch height (i.e. commercial shoes marketed as "motion-control" for low arches, "stability" for normal arches, "cushion" for high arches)	Stability shoe (New Balance 767ST, Boston, MA)	Shoe prescription based on arch height did not significantly change injury risk.
Knapik 2010a	US Air Force recruits (73.2% male) during basic training	43 d	Allocated to control or intervention group sequentially based on arrival time to training, n=2673	Shoes prescribed based on arch height (i.e. motion-control New Balance 587 was given for low arches, stability New Balance 498 for normal arches, cushion shoe New Balance 755 for high arches)	Stability shoe (New Balance 498, Boston, MA)	Shoe prescription based on arch height did not significantly change injury risk.
Knapik 2010b	US Marine Corps recruits (56.7% male) during basic training^	12 wk	Randomized by individual using computerized random number generator, n=1411	Shoes prescribed based on arch height (i.e. motion-control New Balance 587NV was given for low arches, stability New Balance 767ST for normal arches, cushion shoe New Balance 881WG for high arches)	Stability shoe (New Balance 767ST, Boston, MA)	Shoe prescription based on arch height did not significantly change injury risk.
Milgrom 1992	Male Israeli infantry recruits during initial training	14 wk	Randomization process not described, n=390	Basketball shoes (3/4 height basketball shoes weighing 850 grams, leather uppers corresponding to standard infantry shoes, ethylene vinyl acetate soles, sprayed with water repellent)	Standard leather combat boot	Recruits wearing basketball shoes were less likely to sustain metatarsal stress fractures (0 out of 187 vs. 7 out of 203, p=0.03) and foot injuries ( p=0.001) compared to standard leather combat boots. Basketball shoe wear trended toward a nonsignificant increase in femoral and tibial stress fractures. There was no difference in overall injury incidence.
Van Tiggelen 2009	Belgian Royal Military Academy officer cadets (84.4% male) during basic military training	6 wk	Randomized by clusters (platoons), process not otherwise described, n=189	1) Padded polyester socks (88% polyester, 11% polyamide, and 1% elastane) 2) Two pairs of socks on top of each other comprising a thin inner sock (45% polyester, 45% viscose, 8% polyamide, and 2% elastane) worn under a thick cotton–wool sock (40% cotton, 40% wool, 18% polyamide, and 2% elastane)	Standard army sock (70% wool, 30% polyamide)	Padded polyester socks were found to prevent blisters (RR 0.38, p<0.001). Foot blisters were found to be predictive of overuse injuries of the knee (p<0.001).
*Includes sex, race, age, and other relevant demographics as reported in the trial record
^USMC basic training was at MCRD San Diego for males and MCRD Parris Island for females

### Sheet: Extracted Data and Effects
Trial	Intervention Class	Intervention Group	Control Group	Time at risk (weeks)	Population at risk during allocation		Numbers analyzed**		Injury Counts		Cumulative Incidence (per 1000 person-weeks)		Relative Risk (RR)	95% Confidence Interval		Attributable Risk (per 1000 person-weeks)	Numbers Needed to Treat for Benefit	Notes
					Intervention Group	Control Group	Intervention Group	Control Group	Intervention Group	Control Group	Intervention Group	Control Group		Lower Limit	Upper Limit				CI Int	CI Ctl	se(lnRR)	Confidence level
Milgrom 1992	Athletic shoes (Basketball)	Basketball shoes (3/4 height basketball shoes weighing 850 grams, leather uppers corresponding to standard infantry shoes, ethylene vinyl acetate soles, sprayed with water repellent)	Standard leather combat boot	14	187	203	187	203	151	177	57.6776	62.2801	0.9261	0.848409	1.01091	-4.60247	15.5196		0.807487	0.871921	0.0447049	0.95
Knapik 2009	Athletic shoes (prescribed based on arch height)	Shoes prescribed based on arch height (i.e. commercial shoes marketed as "motion-control" for low arches, "stability" for normal arches, "cushion" for high arches)	Stability shoe (New Balance 767ST, Boston, MA)	9	1979	1973	1530	1532	714	700	40.0876	39.4211	1.01691	0.935402	1.10552	0.666513	-166.705		0.360788	0.35479	0.0426261	0.95
Knapik 2010a	Athletic shoes (prescribed based on arch height)	Shoes prescribed based on arch height (i.e. motion-control New Balance 587 was given for low arches, stability New Balance 498 for normal arches, cushion shoe New Balance 755 for high arches)	Stability shoe (New Balance 498, Boston, MA)	6.14286	1415	1258	1415	1258	488	390	56.1427	50.4677	1.11245	0.997235	1.24097	5.67495	-28.6858		0.344876	0.310016	0.0557822	0.95
Knapik 2010b	Athletic shoes (prescribed based on arch height)	Shoes prescribed based on arch height (i.e. motion-control New Balance 587NV was given for low arches, stability New Balance 767ST for normal arches, cushion shoe New Balance 881WG for high arches)	Stability shoe (New Balance 767ST, Boston, MA)	12	722	689	722	689	290	292	33.4718	35.3169	0.947757	0.836792	1.07344	-1.84505	45.166		0.401662	0.423803	0.0635336	0.95
Bonanno 2018	Foot orthosis	Prefabricated polyethylene foot orthoses	3mm Insoles	11	153	153	153	153	27	40	16.0428	23.7671	0.675	0.437471	1.0415	-7.7243	11.7692		0.176471	0.261438	0.221281	0.95
Esterman 2005	Foot orthosis	Low-profile, 3/4 length semi-rigid or flexible foot orthotics made with heat moldable plastic and a 15-mm heel cup	No treatment	8	25	22	25	22	5	1	25	5.68182	4.4	0.555676	34.8404	19.3182	-6.47059		0.2	0.0454545	1.05572	0.95
Finestone 1999	Foot orthosis	Semi-rigid custom 3/4-length polypropylene orthotics	3mm Insoles	14	132	126	51	53	8	13	4.329	7.36961	0.587413	0.25202	1.36915	-3.04061	23.4915		0.0606061	0.103175	0.431753	0.95
Finestone 1999	Foot orthosis	Soft custom full-length polyurethane foam orthotics	3mm Insoles	14	128	126	75	53	8	13	4.46429	7.36961	0.605769	0.260035	1.41118	-2.90533	24.5854		0.0625	0.103175	0.431479	0.95
Franklyn-Miller 2011	Foot orthosis	D3D (proprietary computer-aided semi-customizable based on individual pressure plate analysis) ethylene vinyl acetate orthotics	No treatment	7	200	200	200	200	21	61	15	43.5714	0.344262	0.218306	0.542892	-28.5714	5		0.105	0.305	0.232406	0.95
Hesarikia 2014	Foot orthosis	Semi-rigid orthotic made of Acrylonitrile Butadiene Styrene with longitudinal and transverse arches	No treatment	8	300	310	255	301	69	36	28.75	14.5161	1.98056	1.36751	2.86842	14.2339	-8.78187		0.23	0.116129	0.188975	0.95
Larsen 2002	Foot orthosis	Semi-rigid biomechanic shoe orthosis that was temperature molded (FormThotics, Foot Science International Ltd, Christchurch, NZ)	No treatment	12	77	69	77	69	58	63	62.7706	76.087	0.824985	0.712117	0.955742	-13.3164	6.25795		0.753247	0.913043	0.0750642	0.95
Mattila 2011	Foot orthosis	Heat-molded firm-density polyethylene (Thermo+Camel) insoles with 3/4-length hard plastic shell	No treatment	26	73	147	37	147	34	56	17.9136	14.652	1.2226	0.887201	1.6848	3.26158	-11.7923		0.465753	0.380952	0.163608	0.95
Milgrom 1985	Foot orthosis	Modified semirigid 3.5mm polyolefin plastic module which extended to the metatarsal necks prefabricated for an "average" arch height. Orthosis also had styrene butadiene rubber hindfoot post at 3 deg varus and 1/8-inch open cell urethan foam (PPT, Langer Biomechanics Group, Inc., Deer Park, NY) pad beneath the heel post and along the full length of the orthosis	No treatment	14	143	152	113	152	33	70	16.4835	32.8947	0.501099	0.354824	0.707674	-16.4112	4.35242		0.230769	0.460526	0.176116	0.95
Andrish 1974*	Shock-absorbing insoles	1.3-cm foam rubber heel pads	No treatment	7	344	1453	344	1453	15	43	6.22924	4.22771	1.47343	0.828389	2.62075	2.00153	-71.374		0.0436047	0.0295939	0.293815	0.95
Andrish 1974*	Shock-absorbing insoles	1.3-cm foam rubber heel pads with 3-min heel cord stretches prescribed three times daily	No treatment	7	463	1453	463	1453	14	43	4.31965	4.22771	1.02175	0.564146	1.85053	0.0919482	-1553.67		0.0302376	0.0295939	0.303045	0.95
Gardner 1988	Shock-absorbing insoles	Viscoelastic polymer shock-absorbing ("Sorbothane") insole	Standard mesh insoles	12	1557	1468	1456	1371	121	114	6.47613	6.47139	1.00073	0.782742	1.27943	0.00473966	-17582.1		0.0777136	0.0776567	0.125351	0.95
Schwellnus 1990	Shock-absorbing insoles	Flat neoprene-impregnated insoles with nitrogen bubbles covered with stretch nylon	No treatment	9	250	1261	237	1151	49	331	21.7778	29.1656	0.746695	0.571402	0.975764	-7.38779	15.0398	**Stress fractures included in overuse injury numbers; injury numbers also include overuse injuries to back and upper limbs	0.196	0.26249	0.136515	0.95
Smith 1985	Shock-absorbing insoles	Poron (1/8th inch thick porous polyurethane shock-absorbing insole)	No treatment	8	30	30	23	24	2	7	8.33333	29.1667	0.285714	0.064537	1.2649	-20.8333	6		0.0666667	0.233333	0.759072	0.95
Smith 1985	Shock-absorbing insoles	Spenco (1/8th inch thick closed cellular neoprene shock absorbing insole covered with nylon)	No treatment	8	30	30	21	24	2	7	8.33333	29.1667	0.285714	0.064537	1.2649	-20.8333	6		0.0666667	0.233333	0.759072	0.95
Withnall 2006	Shock-absorbing insoles	Sorbothane (3-mm grey polyurethane foam moulded into a shaped foot-bed with 1-mm viscoleastic sorbothane polymer insert into areas under the heel and ball of the foot)	3mm Insoles	9	421	401	421	401	73	72	19.2663	19.9501	0.965723	0.718711	1.29763	-0.683828	162.484		0.173397	0.179551	0.150726	0.95
Withnall 2006	Shock-absorbing insoles	Poron (3-mm shaped flat sheets of open-cell polyurethane high-density foam)	3mm Insoles	9	383	401	383	401	76	72	22.0482	19.9501	1.10516	0.826684	1.47745	2.09803	-52.9597		0.198433	0.179551	0.148128	0.95
Van Tiggelen 2009	Socks	Padded polyester socks (88% polyester, 11% polyamide, 1% elastane)	Standard army sock (70% wool, 30% polyamide)	6	65	65	65	65	21	40	53.8462	102.564	0.525	0.351582	0.783956	-48.7179	3.42105		0.323077	0.615385	0.204572	0.95
Van Tiggelen 2009	Socks	A thin inner sock (45% polyester, 45% viscose, 8% polyamide, and 2% elastane) worn under a thick outer sock (40% cotton, 40% wool, 18% polyamide, 2% elastane)	Standard army sock (70% wool, 30% polyamide)	6	59	65	59	65	30	40	84.7458	102.564	0.826271	0.602382	1.13337	-17.8183	9.35366		0.508475	0.615385	0.161244	0.95
Bensel 1976	Tropical combat boot	Tropical boot with cotton-nylon blend upper treated with silicone for waterproofing	Standard leather combat boot	11	372	414	372	414	107	122	26.1486	26.7896	0.976071	0.784417	1.21455	-0.641053	141.812		0.287634	0.294686	0.11153	0.95
Bensel 1983	Tropical combat boot	Tropical boot with cotton-nylon blend upper treated with silicone for waterproofing	Standard leather combat boot	6.28571	1070	1771	1070	1771	229	273	34.0484	24.5239	1.38838	1.18501	1.62665	9.52453	-16.7033		0.214019	0.15415	0.080812	0.95
* While Andrish 1974 reported the trial duration occurred over the summer and did not specify the study epoch, "Plebe Summer" at the US Naval Academy is 7 weeks in duration . Bolded RR are statistically significant.
