## Supplemental Table 3. Sensitivity analysis results. for "Prescribed footwear and orthoses are not prophylactic in preventing lower extremity injuries in military tactical athletes. A systematic review with meta-analysis"

### Sheet: Sheet1
Supplemental Table 3. Sensitivity analysis results
> summary(inf.analysis)
Leave-One-Out Analysis (Sorted by I2)
-----------------------------------
Effect LLCI ULCI I2
Omitting Franklyn-Miller 2011 0.922 0.781 1.089 0.747
Omitting Bensel 1983 0.862 0.716 1.038 0.748
Omitting Milgrom 1985 0.907 0.756 1.089 0.762
Omitting Hesarikia 2014 0.854 0.719 1.014 0.764
Omitting Van Tiggelen 2009 (Padded socks) 0.904 0.752 1.086 0.775
Omitting Knapik 2010b 0.871 0.720 1.054 0.781
Omitting Larsen 2002 0.885 0.730 1.073 0.783
Omitting Schwellnus 1990 0.889 0.734 1.076 0.787
Omitting Bonanno 2018 0.893 0.739 1.079 0.788
Omitting Smith 1985 (Poron) 0.897 0.751 1.071 0.789
Omitting Smith 1985 (Neoprene) 0.897 0.751 1.071 0.789
Omitting Milgrom 1992 0.880 0.726 1.066 0.790
Omitting Mattila 2011 0.869 0.720 1.049 0.790
Omitting Andrish 1974 (Heel pads alone) 0.867 0.721 1.043 0.790
Omitting Finestone 1999 (Semirigid) 0.892 0.740 1.076 0.791
Omitting Finestone 1999 (Foam) 0.891 0.739 1.075 0.791
Omitting Van Tiggelen 2009 (Double socks) 0.885 0.731 1.072 0.791
Omitting Knapik 2009a 0.875 0.723 1.060 0.792
Omitting Withnall 2006 (Poron) 0.873 0.722 1.056 0.792
Omitting Knapik 2010c 0.879 0.725 1.065 0.793
Omitting Gardner 1988 0.877 0.724 1.062 0.793
Omitting Andrish 1974 (Heel pads & calf stretching) 0.877 0.725 1.061 0.794
Omitting Withnall 2006 (Sorbothane) 0.878 0.725 1.064 0.794
Omitting Bensel 1976 0.878 0.724 1.063 0.794
Influence Diagnostics
-------------------
rstudent dffits cook.d cov.r QE.del hat							weight infl
Omitting Milgrom 1992 0.113 0.038 0.002 1.104 109.569 0.052							Omitting Milgrom 1992 5.151
Omitting Knapik 2009a 0.331 0.088 0.008 1.098 110.313 0.052							Omitting Knapik 2009a 5.156
Omitting Knapik 2010b 0.541 0.134 0.019 1.089 105.249 0.051							Omitting Knapik 2010b 5.121
Omitting Knapik 2010c 0.166 0.050 0.003 1.102 111.144 0.051							Omitting Knapik 2010c 5.095
Omitting Bonanno 2018 -0.559 -0.107 0.012 1.079 108.583 0.041							Omitting Bonanno 2018 4.109
Omitting Finestone 1999 (Semirigid) -0.674 -0.105 0.011 1.050 110.014 0.026							Omitting Finestone 1999 (Semirigid) 2.581
Omitting Finestone 1999 (Foam) -0.623 -0.095 0.009 1.054 110.176 0.026							Omitting Finestone 1999 (Foam) 2.582
Omitting Franklyn-Miller 2011 -2.120 -0.472 0.195 0.897 91.087 0.040							Omitting Franklyn-Miller 2011 4.021
Omitting Hesarikia 2014 1.857 0.363 0.118 0.936 97.294 0.044							Omitting Hesarikia 2014 4.358
Omitting Larsen 2002 -0.154 -0.023 0.001 1.103 105.898 0.051							Omitting Larsen 2002 5.052
Omitting Mattila 2011 0.720 0.163 0.027 1.070 109.513 0.045							Omitting Mattila 2011 4.543
Omitting Milgrom 1985 -1.267 -0.280 0.077 1.025 96.817 0.045							Omitting Milgrom 1985 4.453
Omitting Andrish 1974 (Heel pads alone) 1.007 0.190 0.036 1.028 109.451 0.035							Omitting Andrish 1974 (Heel pads alone) 3.539
Omitting Andrish 1974 (Heel pads/calf stretching) 0.281 0.065 0.004 1.081 111.388 0.035							Omitting Andrish 1974 (Heel pads & calf stretching) 3.468
Omitting Gardner 1988 0.282 0.075 0.006 1.096 111.375 0.048							Omitting Gardner 1988 4.800
Omitting Schwellnus 1990 -0.327 -0.061 0.004 1.096 107.923 0.047							Omitting Schwellnus 1990 4.736
Omitting Withnall 2006 (Sorbothane) 0.200 0.056 0.003 1.096 111.403 0.046							Omitting Withnall 2006 (Sorbothane) 4.633
Omitting Withnall 2006 (Poron) 0.500 0.119 0.015 1.085 110.712 0.047							Omitting Withnall 2006 (Poron) 4.650
Omitting Smith 1985 (Poron) -1.321 -0.165 0.026 0.926 108.781 0.013							Omitting Smith 1985 (Poron) 1.256
Omitting Smith 1985 (Neoprene) -1.321 -0.165 0.026 0.926 108.781 0.013							Omitting Smith 1985 (Neoprene) 1.256
Omitting Van Tiggelen 2009 (Padded socks) -1.125 -0.239 0.057 1.036 102.082 0.042							Omitting Van Tiggelen 2009 (Padded socks) 4.239
Omitting Van Tiggelen 2009 (Double socks) -0.143 -0.019 0.000 1.098 110.304 0.046							Omitting Van Tiggelen 2009 (Double socks) 4.560
Omitting Bensel 1976 0.229 0.063 0.004 1.098 111.409 0.049							Omitting Bensel 1976 4.876
Omitting Bensel 1983 1.069 0.245 0.060 1.048 91.332 0.050							Omitting Bensel 1983 5.028
Baujat Diagnostics (sorted by Heterogeneity Contribution)
-------------------------------------------------------
HetContrib InfluenceEffectSize
Omitting Franklyn-Miller 2011 20.170 2.661
Omitting Bensel 1983 18.836 0.232
Omitting Milgrom 1985 14.402 2.325
Omitting Hesarikia 2014 13.956 0.139
Omitting Van Tiggelen 2009 (Padded socks) 9.238 1.629
Omitting Knapik 2010b 5.361 0.001
Omitting Larsen 2002 5.117 1.298
Omitting Schwellnus 1990 3.410 1.947
Omitting Bonanno 2018 2.803 1.387
Omitting Smith 1985 (Poron) 2.626 1.098
Omitting Smith 1985 (Neoprene) 2.626 1.098
Omitting Andrish 1974 (Heel pads alone) 1.949 0.692
Omitting Mattila 2011 1.867 0.668
Omitting Milgrom 1992 1.469 1.256
Omitting Finestone 1999 (Semirigid) 1.392 1.114
Omitting Finestone 1999 (Foam) 1.231 1.103
Omitting Van Tiggelen 2009 (Double socks) 1.089 1.138
Omitting Knapik 2009a 0.853 0.337
Omitting Withnall 2006 (Poron) 0.685 0.686
Omitting Knapik 2010c 0.239 1.375
Omitting Gardner 1988 0.033 0.902
Omitting Andrish 1974 (Heel pads & calf stretching) 0.021 0.913
Omitting Withnall 2006 (Sorbothane) 0.007 0.994
Omitting Bensel 1976 0.000 0.982
